# Analysis of Adverse Drug Events of Opioids in the United States

**DOI:** 10.1101/2022.10.21.22281281

**Authors:** Edward Y. Liu, Kenneth L. McCall, Brian J. Piper

## Abstract

The United States (US) is going through an opioid crisis with annual increases in opioid-related mortality. Our study analyzed the adverse drugs events (ADEs) for eleven prescription opioids when correcting for distribution, and their ratios for three periods: 2006-2010, 2011-2016, and 2017-2021 in the US. The opioids included buprenorphine, codeine, fentanyl, hydrocodone, hydromorphone, meperidine, methadone, morphine, oxycodone, oxymorphone, and tapentadol. The Food and Drug Administration Adverse Event Reporting System (FAERS) database consists of reports by MedWatch adverse event forms submitted by healthcare professionals and others (N=667,969), whereas the Automation of Reports and Consolidated Orders System (ARCOS) reports on medically used controlled substances. Oral morphine milligram equivalents (MMEs) were calculated by conversion relative to morphine. The relative ADEs of the select opioids calculated from FAERs, opioid distribution from ARCOS, and the FAERs to ARCOS ratios were analyzed for the eleven opioids. Oxycodone reports peaked in the third period and showed consistently high ADEs. Codeine and meperidine accounted less than five percent of ADEs. The ARCOS distributions were relatively constant over time, but methadone consistently accounted for the largest portion of the total distribution. The FAERS to ARCOS ratios generally increased over time, with meperidine (60.6), oxymorphone (11.1), tapentadol 10.3, and hydromorphone (7.9) most over-represented for ADEs in the third period. Oxymorphone had a 542.2% increase in ratio between the second and third period should be noted. Methadone was under-represented (< .20) in all three periods. These findings indicate the need to further monitor and address the ADEs of select opioids.

**Significance:** Prescription opioid use in the US is among the highest in the world. This study analyzed both FAERs and ARCOS databases to understand the adverse drugs events. This investigation identified which opioids were overrepresented (e.g. meperidine) and underrepresented (e.g. methadone) for adverse effects relative to the prevalence of use to inform healthcare policies and change the way physicians view and prescribe these opioids.
