## Supplementary material for "Analysis of Adverse Drug Events of Opioids in the United States": Raw data calculation for figures

### Sheet: FAERS and ARCOS raw data
												ARCOS
	Drugs	2006		2007		2008		2009		2010			2011		2012		2013		2014		2015		2016		2017		2018		2019		2020		2021
	Buprenorphine	288725	2.88725e+06	507586	5.07586e+06	884045	8840452	1.22499e+06	1.22499e+07	1.49165e+06	1.49165e+07	Buprenorphine	1.70574e+06	1.70574e+07	2.00566e+06	2.00566e+07	2.28725e+06	2.28725e+07	2.52893e+06	2.52893e+07	2.76466e+06	2.76466e+07	2.98405e+06	2.98405e+07	3.34116e+06	3.34116e+07	3.78409e+06	3.78409e+07	4.39691e+06	4.39691e+07	4.95362e+06	4.95362e+07	5.18381e+06	5.18381e+07
	Codeine	1.86979e+07	2.80468e+06	1.87787e+07	2.81681e+06	1.80498e+07	2.70747e+06	1.69592e+07	2.54388e+06	1.60839e+07	2.41258e+06	Codeine	1.67484e+07	2.51226e+06	1.53569e+07	2.30354e+06	1.39205e+07	2.08808e+06	1.43903e+07	2.15854e+06	1.85758e+07	2.78636e+06	1.73649e+07	2.60474e+06	1.60927e+07	2.4139e+06	1.39818e+07	2.09728e+06	1.20623e+07	1.80935e+06	1.1009e+07	1.65134e+06	9.90129e+06	1.48519e+06
	Fentanyl	428138	3.21104e+07	462751	3.47063e+07	480134	3.60101e+07	472523	35439234	528197	3.96148e+07	Fentanyl	500978	3.75734e+07	481474	3.61106e+07	454631	3.40973e+07	451118	3.38338e+07	432205	3.24154e+07	393560	29516982	323951	2.42963e+07	251207	1.88405e+07	192838	1.44628e+07	172197	1.29148e+07	153876	1.15407e+07
	Hydrocodone	2.9834e+07	2.9834e+07	3.58459e+07	3.58459e+07	3.55351e+07	3.55351e+07	3.77392e+07	3.77392e+07	3.91123e+07	3.91123e+07	Hydrocodone	4.23792e+07	4.23792e+07	4.18814e+07	4.18814e+07	4.0451e+07	4.0451e+07	3.78587e+07	3.78587e+07	3.28647e+07	3.28647e+07	3.03619e+07	3.03619e+07	2.71252e+07	2.71252e+07	2.28911e+07	2.28911e+07	2.0038e+07	2.0038e+07	1.85089e+07	1.85089e+07	1.73976e+07	1.73976e+07
	Hydromorphone	901451	3.6058e+06	1.03123e+06	4.1249e+06	1.17538e+06	4.70152e+06	1.33928e+06	5.35713e+06	1.40755e+06	5.6302e+06	Hydromorphone	1.58018e+06	6.32071e+06	1.81876e+06	7.27504e+06	1838892	7355568	1.80443e+06	7.21771e+06	1.72067e+06	6.8827e+06	1.59079e+06	6.36317e+06	1.4036e+06	5.61442e+06	1.15598e+06	4.62393e+06	986873	3.94749e+06	1.05244e+06	4.20974e+06	1.01363e+06	4.05452e+06
	Meperidine	4.10947e+06	410947	3.88837e+06	388837	3.42791e+06	342791	2.68881e+06	268881	2.29038e+06	229038	Meperidine	2.03349e+06	203349	1.7164e+06	171640	1.43991e+06	143991	1.17856e+06	117856	1.01544e+06	101544	844994	84499.4	680832	68083.2	563461	56346.1	279738	27973.8	142336	14233.6	144710	14471
	Methadone	1.38293e+07	1.38293e+08	1.4728e+07	1.4728e+08	1.46609e+07	1.46609e+08	1.50455e+07	1.50455e+08	1.53345e+07	1.53345e+08	Methadone	1.51996e+07	1.51996e+08	1.50781e+07	1.50781e+08	1.47884e+07	1.47884e+08	1.49622e+07	1.49622e+08	1.51824e+07	1.51824e+08	1.4451e+07	1.4451e+08	1.46068e+07	1.46068e+08	1.36802e+07	1.36802e+08	1.4995e+07	1.4995e+08	1.47272e+07	1.47272e+08	1.37871e+07	1.37871e+08
	Morphine	1.74909e+07	1.74909e+07	1.9034e+07	1.9034e+07	2.05924e+07	2.05924e+07	2.22523e+07	2.22523e+07	2.28936e+07	2.28936e+07	Morphine	2.3624e+07	2.3624e+07	2.42209e+07	2.42209e+07	2.302e+07	2.302e+07	2.21315e+07	2.21315e+07	2.1081e+07	2.1081e+07	1.91675e+07	1.91675e+07	1.65916e+07	1.65916e+07	1.38947e+07	1.38947e+07	1.19558e+07	1.19558e+07	1.07318e+07	1.07318e+07	9.72051e+06	9.72051e+06
	Oxycodone	3.69602e+07	5.54403e+07	4.53945e+07	6.80917e+07	4.89143e+07	7.33715e+07	5.56976e+07	8.35464e+07	6.36172e+07	9.54258e+07	Oxycodone	6.34897e+07	9.52346e+07	6.12224e+07	9.18335e+07	5.73021e+07	8.59532e+07	5.7211e+07	8.58164e+07	5.74942e+07	8.62413e+07	5.46981e+07	8.20472e+07	4.88e+07	7.32001e+07	4.12943e+07	6.19414e+07	3.58777e+07	5.38166e+07	3.3112e+07	4.9668e+07	3.11471e+07	4.67206e+07
	Oxymorphone	58153.6	174461	390274	1.17082e+06	712053	2136159	1.01462e+06	3.04386e+06	1.35531e+06	4.06594e+06	Oxymorphone	2.17359e+06	6.52076e+06	1.61931e+06	4.85794e+06	1.6226e+06	4.8678e+06	1.69163e+06	5.07489e+06	1.69717e+06	5.09152e+06	1.56429e+06	4.69287e+06	1.11027e+06	3.33081e+06	567866	1.7036e+06	401694	1.20508e+06	267395	802185	200659	601977
	Tapentadol							984490	393796	2.98701e+06	1.19481e+06	Tapentadol	5142027	2.05681e+06	6.53672e+06	2.61469e+06	6.25176e+06	2.5007e+06	5.88462e+06	2.35385e+06	5.94076e+06	2.3763e+06	6.22239e+06	2.48896e+06	5.58724e+06	2.2349e+06	4.36134e+06	1.74454e+06	3.62709e+06	1.45084e+06	3.19028e+06	1.27611e+06	2714233	1.08569e+06
	Sums MME		2.83052e+08		3.18535e+08		3.30846e+08		3.5329e+08		3.7884e+08			3.85478e+08		3.82107e+08		3.71234e+08		3.71475e+08		3.69312e+08		3.51678e+08		3.34355e+08		3.02437e+08		3.02633e+08		2.96586e+08		2.8233e+08
	Proportion
	Buprenorphine		0.0102004	#DIV/0!	0.015935	#DIV/0!	0.0267207	#DIV/0!	0.0346737	#DIV/0!	0.0393742	#VALUE!	#DIV/0!	0.0442501	#DIV/0!	0.0524896	#DIV/0!	0.061612	#DIV/0!	0.0680781	#DIV/0!	0.0748598	#DIV/0!	0.0848516	#DIV/0!	0.0999286	#DIV/0!	0.12512	#DIV/0!	0.145288	#DIV/0!	0.167022	#DIV/0!	0.183608
	Codeine		0.00990872	#DIV/0!	0.008843	#DIV/0!	0.00818348	#DIV/0!	0.00720055	#DIV/0!	0.00636833	#VALUE!	#DIV/0!	0.00651726	#DIV/0!	0.00602853	#DIV/0!	0.0056247	#DIV/0!	0.00581073	#DIV/0!	0.00754475	#DIV/0!	0.0074066	#DIV/0!	0.00721958	#DIV/0!	0.0069346	#DIV/0!	0.00597869	#DIV/0!	0.00556785	#DIV/0!	0.00526049
	Fentanyl		0.113444	#DIV/0!	0.108956	#DIV/0!	0.108842	#DIV/0!	0.100312	#DIV/0!	0.104568	#VALUE!	#DIV/0!	0.0974722	#DIV/0!	0.0945039	#DIV/0!	0.0918486	#DIV/0!	0.0910797	#DIV/0!	0.0877723	#DIV/0!	0.0839318	#DIV/0!	0.0726662	#DIV/0!	0.0622957	#DIV/0!	0.0477901	#DIV/0!	0.0435449	#DIV/0!	0.0408765
	Hydrocodone		0.105401	#DIV/0!	0.112533	#DIV/0!	0.107407	#DIV/0!	0.106822	#DIV/0!	0.103242	#VALUE!	#DIV/0!	0.109939	#DIV/0!	0.109607	#DIV/0!	0.108964	#DIV/0!	0.101915	#DIV/0!	0.0889891	#DIV/0!	0.0863344	#DIV/0!	0.0811271	#DIV/0!	0.0756889	#DIV/0!	0.0662121	#DIV/0!	0.0624066	#DIV/0!	0.0616216
	Hydromorphone		0.012739	#DIV/0!	0.0129496	#DIV/0!	0.0142106	#DIV/0!	0.0151635	#DIV/0!	0.0148617	#VALUE!	#DIV/0!	0.0163971	#DIV/0!	0.0190393	#DIV/0!	0.0198138	#DIV/0!	0.0194299	#DIV/0!	0.0186365	#DIV/0!	0.0180937	#DIV/0!	0.0167918	#DIV/0!	0.0152889	#DIV/0!	0.0130438	#DIV/0!	0.014194	#DIV/0!	0.0143609
	Meperidine		0.00145184	#DIV/0!	0.0012207	#DIV/0!	0.0010361	#DIV/0!	0.000761078	#DIV/0!	0.000604575	#VALUE!	#DIV/0!	0.000527525	#DIV/0!	0.000449195	#DIV/0!	0.00038787	#DIV/0!	0.000317264	#DIV/0!	0.000274954	#DIV/0!	0.000240275	#DIV/0!	0.000203625	#DIV/0!	0.000186307	#DIV/0!	9.24347e-05	#DIV/0!	4.79915e-05	#DIV/0!	5.12556e-05
	Methadone		0.488578	#DIV/0!	0.462367	#DIV/0!	0.443133	#DIV/0!	0.42587	#DIV/0!	0.404774	#VALUE!	#DIV/0!	0.394304	#DIV/0!	0.394604	#DIV/0!	0.398358	#DIV/0!	0.402779	#DIV/0!	0.411101	#DIV/0!	0.410916	#DIV/0!	0.436865	#DIV/0!	0.452334	#DIV/0!	0.495484	#DIV/0!	0.496559	#DIV/0!	0.488331
	Morphine		0.0617942	#DIV/0!	0.0597546	#DIV/0!	0.0622417	#DIV/0!	0.0629859	#DIV/0!	0.0604307	#VALUE!	#DIV/0!	0.0612848	#DIV/0!	0.0633879	#DIV/0!	0.0620094	#DIV/0!	0.0595773	#DIV/0!	0.0570818	#DIV/0!	0.0545028	#DIV/0!	0.0496226	#DIV/0!	0.0459425	#DIV/0!	0.039506	#DIV/0!	0.0361846	#DIV/0!	0.0344296
	Oxycodone		0.195867	#DIV/0!	0.213765	#DIV/0!	0.221769	#DIV/0!	0.236481	#DIV/0!	0.251889	#VALUE!	#DIV/0!	0.247056	#DIV/0!	0.240335	#DIV/0!	0.231534	#DIV/0!	0.231015	#DIV/0!	0.233519	#DIV/0!	0.233302	#DIV/0!	0.218929	#DIV/0!	0.204808	#DIV/0!	0.177828	#DIV/0!	0.167466	#DIV/0!	0.165482
	Oxymorphone		0.000616357	#DIV/0!	0.00367564	#DIV/0!	0.00645665	#DIV/0!	0.00861575	#DIV/0!	0.0107326	#VALUE!	#DIV/0!	0.016916	#DIV/0!	0.0127136	#DIV/0!	0.0131125	#DIV/0!	0.0136615	#DIV/0!	0.0137865	#DIV/0!	0.0133442	#DIV/0!	0.00996189	#DIV/0!	0.00563291	#DIV/0!	0.003982	#DIV/0!	0.00270473	#DIV/0!	0.00213218
	Tapentadol		0	#DIV/0!	0	#DIV/0!	0	#DIV/0!	0.00111465	#DIV/0!	0.00315385	#VALUE!	#DIV/0!	0.00533574	#DIV/0!	0.00684283	#DIV/0!	0.00673619	#DIV/0!	0.00633649	#DIV/0!	0.0064344	#DIV/0!	0.00707736	#DIV/0!	0.0066842	#DIV/0!	0.00576828	#DIV/0!	0.00479404	#DIV/0!	0.00430267	#DIV/0!	0.00384548
	FAERS/ARCOS
	Buprenorphine		0.25857	#DIV/0!	0.313895	#DIV/0!	0.170477	#DIV/0!	0.109868	#DIV/0!	0.408152	#DIV/0!	#DIV/0!	1.15036	#DIV/0!	1.24376	#DIV/0!	9.54568	#DIV/0!	4.69809	#DIV/0!	3.44166	#DIV/0!	2.26218	#DIV/0!	1.98272	#DIV/0!	2.19677	#DIV/0!	1.38042	#DIV/0!	1.04689	#DIV/0!	1.48319
	Codeine		2.47169	#DIV/0!	3.17627	#DIV/0!	2.92969	#DIV/0!	3.12626	#DIV/0!	3.50111	#DIV/0!	#DIV/0!	5.36838	#DIV/0!	9.1649	#DIV/0!	4.4986	#DIV/0!	9.98805	#DIV/0!	8.92449	#DIV/0!	11.8021	#DIV/0!	5.71218	#DIV/0!	2.59206	#DIV/0!	20.9595	#DIV/0!	14.0667	#DIV/0!	9.12278
	Fentanyl		5.85892	#DIV/0!	6.31408	#DIV/0!	5.89231	#DIV/0!	7.35195	#DIV/0!	6.34264	#DIV/0!	#DIV/0!	6.67136	#DIV/0!	6.07007	#DIV/0!	2.0072	#DIV/0!	2.80074	#DIV/0!	3.89892	#DIV/0!	4.58647	#DIV/0!	4.8889	#DIV/0!	4.9716	#DIV/0!	5.69979	#DIV/0!	5.52254	#DIV/0!	3.98867
	Hydrocodone		0.407529	#DIV/0!	0.249595	#DIV/0!	0.468757	#DIV/0!	0.269088	#DIV/0!	0.363207	#DIV/0!	#DIV/0!	0.262157	#DIV/0!	0.389352	#DIV/0!	0.182514	#DIV/0!	0.337924	#DIV/0!	0.47947	#DIV/0!	0.45232	#DIV/0!	1.32319	#DIV/0!	0.896716	#DIV/0!	0.620178	#DIV/0!	0.410186	#DIV/0!	0.329235
	Hydromorphone		0.354931	#DIV/0!	0.207987	#DIV/0!	0.151841	#DIV/0!	0.342585	#DIV/0!	0.321482	#DIV/0!	#DIV/0!	0.306069	#DIV/0!	0.548065	#DIV/0!	0.795971	#DIV/0!	1.20221	#DIV/0!	1.37368	#DIV/0!	1.37381	#DIV/0!	5.90668	#DIV/0!	16.8076	#DIV/0!	2.79919	#DIV/0!	8.08379	#DIV/0!	10.9133
	Meperidine		9.08337	#DIV/0!	17.6511	#DIV/0!	10.4128	#DIV/0!	7.73566	#DIV/0!	5.98688	#DIV/0!	#DIV/0!	10.329	#DIV/0!	15.4866	#DIV/0!	7.14921	#DIV/0!	19.256	#DIV/0!	12.7546	#DIV/0!	8.43882	#DIV/0!	11.1867	#DIV/0!	3.37614	#DIV/0!	41.9623	#DIV/0!	57.0977	#DIV/0!	58.1405
	Methadone		0.0455006	#DIV/0!	0.020804	#DIV/0!	0.0162311	#DIV/0!	0.0483859	#DIV/0!	0.116962	#DIV/0!	#DIV/0!	0.109823	#DIV/0!	0.092553	#DIV/0!	0.125189	#DIV/0!	0.216512	#DIV/0!	0.19336	#DIV/0!	0.171791	#DIV/0!	0.125467	#DIV/0!	0.0513172	#DIV/0!	0.1407	#DIV/0!	0.18539	#DIV/0!	0.215344
	Morphine		2.37802	#DIV/0!	2.50479	#DIV/0!	2.42672	#DIV/0!	1.38009	#DIV/0!	1.78009	#DIV/0!	#DIV/0!	1.5723	#DIV/0!	1.85934	#DIV/0!	0.823099	#DIV/0!	1.64371	#DIV/0!	1.3086	#DIV/0!	1.82154	#DIV/0!	1.24899	#DIV/0!	0.452593	#DIV/0!	2.43098	#DIV/0!	2.49137	#DIV/0!	1.94989
	Oxycodone		0.400131	#DIV/0!	0.314989	#DIV/0!	0.488649	#DIV/0!	0.374173	#DIV/0!	0.383378	#VALUE!	#DIV/0!	0.337209	#DIV/0!	0.366267	#DIV/0!	0.230361	#DIV/0!	0.469791	#DIV/0!	0.421748	#DIV/0!	0.388522	#DIV/0!	0.332085	#DIV/0!	0.125563	#DIV/0!	0.738117	#DIV/0!	0.924183	#DIV/0!	0.885566
	Oxymorphone		0	#DIV/0!	0	#DIV/0!	0.0371324	#DIV/0!	0	#DIV/0!	0	#DIV/0!	#DIV/0!	0.00847656	#DIV/0!	0.126271	#DIV/0!	0.508862	#DIV/0!	0.49103	#DIV/0!	0.483311	#DIV/0!	0.483985	#DIV/0!	0.447796	#DIV/0!	0.135287	#DIV/0!	1.53255	#DIV/0!	6.79684	#DIV/0!	5.03152
	Tapentadol		#DIV/0!	#DIV/0!	#DIV/0!	#DIV/0!	#DIV/0!	#DIV/0!	0.310698	#DIV/0!	0.321342	#DIV/0!	#DIV/0!	0.268734	#DIV/0!	0.254154	#DIV/0!	0.424516	#DIV/0!	0.434807	#DIV/0!	0.26343	#DIV/0!	0.392606	#DIV/0!	0.390488	#DIV/0!	0.260029	#DIV/0!	3.58154	#DIV/0!	1.83803	#DIV/0!	1.84126
											FAERS
		2006		2007		2008		2009		2010			2011		2012		2013		2014		2015		2016		2017		2018		2019		2020		2021
	Buprenorphine	7		13		19		22		111			355		488		13574		5340		4408		2556		4175		22723		3878		5041		11423
	Codeine	65		73		100		130		154			244		413		584		969		1152		1164		869		1486		2423		2258		2013
	Fentanyl	1764		1788		2675		4259		4581			4535		4288		4255		4259		5855		5126		7486		25604		5267		6933		6839
	Hydrocodone	114		73		210		166		259			201		319		459		575		730		520		2262		5611		794		738		851
	Hydromorphone	12		7		9		30		33			35		78		364		390		438		331		2090		21244		706		3308		6574
	Meperidine	35		56		45		34		25			38		52		64		102		60		27		48		52		75		79		125
	Methadone	59		25		30		119		327			302		273		1151		1456		1360		940		1155		1919		1348		2654		4411
	Morphine	390		389		630		502		743			672		881		1178		1635		1278		1322		1306		1719		1857		2599		2816
	Oxycodone	208		175		452		511		667			581		658		1231		1812		1685		1207		1532		2126		2538		4462		6147
	Oxymorphone					1							1		12		154		112		114		86		94		63		118		530		450
	Tapentadol							2		7			10		13		66		46		29		37		55		124		332		228		297
	Sum cases	2654		2599		4171		5775		6907			6974		7475		23080		16696		17109		13316		21072		82671		19336		28830		41946
	Oxycodone%	0.0783723		0.0673336		0.108367		0.0884848		0.0965687			0.0833094		0.0880268		0.0533362		0.108529		0.0984862		0.0906428		0.0727031		0.0257164		0.131258		0.154769		0.146546
	Buprenorphine%	0.00263753	#DIV/0!	0.00500192	#DIV/0!	0.00455526	#DIV/0!	0.00380952	#DIV/0!	0.0160707	#DIV/0!	#DIV/0!	0.0509034	#DIV/0!	0.0652843	#DIV/0!	0.588128	#DIV/0!	0.319837	#DIV/0!	0.257642	#DIV/0!	0.19195	#DIV/0!	0.19813	#DIV/0!	0.274861	#DIV/0!	0.200559	#DIV/0!	0.174853	#DIV/0!	0.272326
	Codeine%	0.0244913	#DIV/0!	0.0280877	#DIV/0!	0.0239751	#DIV/0!	0.0225108	#DIV/0!	0.0222962	#DIV/0!	#DIV/0!	0.0349871	#DIV/0!	0.0552508	#DIV/0!	0.0253033	#DIV/0!	0.0580379	#DIV/0!	0.067333	#DIV/0!	0.0874136	#DIV/0!	0.0412396	#DIV/0!	0.0179749	#DIV/0!	0.12531	#DIV/0!	0.0783212	#DIV/0!	0.0479903
	Fentanyl%	0.664657	#DIV/0!	0.687957	#DIV/0!	0.641333	#DIV/0!	0.737489	#DIV/0!	0.66324	#DIV/0!	#DIV/0!	0.650272	#DIV/0!	0.573645	#DIV/0!	0.184359	#DIV/0!	0.255091	#DIV/0!	0.342218	#DIV/0!	0.38495	#DIV/0!	0.355258	#DIV/0!	0.30971	#DIV/0!	0.272393	#DIV/0!	0.240479	#DIV/0!	0.163043
	Hydrocodone	0.042954	#DIV/0!	0.0280877	#DIV/0!	0.0503476	#DIV/0!	0.0287446	#DIV/0!	0.0374982	#DIV/0!	#DIV/0!	0.0288213	#DIV/0!	0.0426756	#DIV/0!	0.0198873	#DIV/0!	0.0344394	#DIV/0!	0.0426676	#DIV/0!	0.0390508	#DIV/0!	0.107346	#DIV/0!	0.0678714	#DIV/0!	0.0410633	#DIV/0!	0.0255983	#DIV/0!	0.020288
	Hydromorphone	0.00452148	#DIV/0!	0.00269334	#DIV/0!	0.00215776	#DIV/0!	0.00519481	#DIV/0!	0.00477776	#DIV/0!	#DIV/0!	0.00501864	#DIV/0!	0.0104348	#DIV/0!	0.0157712	#DIV/0!	0.0233589	#DIV/0!	0.0256006	#DIV/0!	0.0248573	#DIV/0!	0.0991838	#DIV/0!	0.25697	#DIV/0!	0.0365122	#DIV/0!	0.114742	#DIV/0!	0.156725
	Meperidine	0.0131876	#DIV/0!	0.0215467	#DIV/0!	0.0107888	#DIV/0!	0.00588745	#DIV/0!	0.00361952	#DIV/0!	#DIV/0!	0.00544881	#DIV/0!	0.00695652	#DIV/0!	0.00277296	#DIV/0!	0.00610925	#DIV/0!	0.00350693	#DIV/0!	0.00202764	#DIV/0!	0.0022779	#DIV/0!	0.000628999	#DIV/0!	0.00387878	#DIV/0!	0.0027402	#DIV/0!	0.00298002
	Methadone	0.0222306	#DIV/0!	0.00961908	#DIV/0!	0.00719252	#DIV/0!	0.0206061	#DIV/0!	0.0473433	#DIV/0!	#DIV/0!	0.0433037	#DIV/0!	0.0365217	#DIV/0!	0.04987	#DIV/0!	0.0872065	#DIV/0!	0.0794903	#DIV/0!	0.0705918	#DIV/0!	0.0548121	#DIV/0!	0.0232125	#DIV/0!	0.0697145	#DIV/0!	0.0920569	#DIV/0!	0.105159
	Morphine	0.146948	#DIV/0!	0.149673	#DIV/0!	0.151043	#DIV/0!	0.0869264	#DIV/0!	0.107572	#DIV/0!	#DIV/0!	0.0963579	#DIV/0!	0.11786	#DIV/0!	0.0510399	#DIV/0!	0.0979276	#DIV/0!	0.0746975	#DIV/0!	0.0992791	#DIV/0!	0.061978	#DIV/0!	0.0207933	#DIV/0!	0.0960385	#DIV/0!	0.0901492	#DIV/0!	0.0671339
	Oxymorphone	0	#DIV/0!	0	#DIV/0!	0.000239751	#DIV/0!	0	#DIV/0!	0	#DIV/0!	#DIV/0!	0.00014339	#DIV/0!	0.00160535	#DIV/0!	0.00667244	#DIV/0!	0.00670819	#DIV/0!	0.00666316	#DIV/0!	0.0064584	#DIV/0!	0.0044609	#DIV/0!	0.000762057	#DIV/0!	0.00610261	#DIV/0!	0.0183836	#DIV/0!	0.0107281
	Tapentadol	0	#DIV/0!	0	#DIV/0!	0	#DIV/0!	0.00034632	#DIV/0!	0.00101346	#DIV/0!	#DIV/0!	0.0014339	#DIV/0!	0.00173913	#DIV/0!	0.00285962	#DIV/0!	0.00275515	#DIV/0!	0.00169501	#DIV/0!	0.00277861	#DIV/0!	0.0026101	#DIV/0!	0.00149992	#DIV/0!	0.01717	#DIV/0!	0.00790843	#DIV/0!	0.00708053

### Sheet: FAERS and ARCOS calculated data
		Buprenorphine	Codeine	Fentanyl	Hydrocodone	Hydromorphone	Meperidine	Methadone	Morphine	Oxycodone	Oxymorphone	Tapentadol			Buprenorphine	Codeine	Fentanyl	Hydrocodone	Hydromorphone	Meperidine	Methadone	Morphine	Oxycodone	Oxymorphone	Tapentadol
	'06	2.88725e+06	2.80468e+06	3.21104e+07	2.9834e+07	3.6058e+06	410947	1.38293e+08	1.74909e+07	5.54403e+07	174461			2.83052e+08
	'07	5.07586e+06	2.81681e+06	3.47063e+07	3.58459e+07	4.1249e+06	388837	1.4728e+08	1.9034e+07	6.80917e+07	1.17082e+06			3.18535e+08
	'08	8840452	2.70747e+06	3.60101e+07	3.55351e+07	4.70152e+06	342791	1.46609e+08	2.05924e+07	7.33715e+07	2136159			3.30846e+08
	'09	1.22499e+07	2.54388e+06	35439234	3.77392e+07	5.35713e+06	268881	1.50455e+08	2.22523e+07	8.35464e+07	3.04386e+06	393796		3.5329e+08
	'10	1.49165e+07	2.41258e+06	3.96148e+07	3.91123e+07	5.6302e+06	229038	1.53345e+08	2.28936e+07	9.54258e+07	4.06594e+06	1.19481e+06		3.7884e+08
	'11	1.70574e+07	2.51226e+06	3.75734e+07	4.23792e+07	6.32071e+06	203349	1.51996e+08	2.3624e+07	9.52346e+07	6.52076e+06	2.05681e+06		3.85478e+08
	'12	2.00566e+07	2.30354e+06	3.61106e+07	4.18814e+07	7.27504e+06	727504	1.50781e+08	2.42209e+07	9.18335e+07	4.85794e+06	2.61469e+06		3.82662e+08
	'13	2.28725e+07	2.08808e+06	3.40973e+07	4.0451e+07	7355568	143991	1.47884e+08	2.302e+07	8.59532e+07	4.8678e+06	2.5007e+06		3.71234e+08
	'14	2.52893e+07	2.15854e+06	3.38338e+07	3.78587e+07	7.21771e+06	117856	1.49622e+08	2.21315e+07	8.58164e+07	5.07489e+06	2.35385e+06		3.71475e+08
	'15	2.76466e+07	2.78636e+06	3.24154e+07	3.28647e+07	6.8827e+06	101544	1.51824e+08	2.1081e+07	8.62413e+07	5.09152e+06	2.3763e+06		3.69312e+08
	'16	2.98405e+07	2.60474e+06	29516982	3.03619e+07	6.36317e+06	84499.4	1.4451e+08	1.91675e+07	8.20472e+07	4.69287e+06	2.48896e+06		3.51678e+08
	'17	3.34116e+07	2.4139e+06	2.42963e+07	2.71252e+07	5.61442e+06	68083.2	1.46068e+08	1.65916e+07	7.32001e+07	3.33081e+06	2.2349e+06		3.34355e+08
	'18	3.78409e+07	2.09728e+06	1.88405e+07	2.28911e+07	4.62393e+06	56346.1	1.36802e+08	1.38947e+07	6.19414e+07	1.7036e+06	1.74454e+06		3.02437e+08
	19	4.39691e+07	1.80935e+06	1.44628e+07	2.0038e+07	3.94749e+06	27973.8	1.4995e+08	1.19558e+07	5.38166e+07	1.20508e+06	1.45084e+06		3.02633e+08
	20	4.95362e+07	1.65134e+06	1.29148e+07	1.85089e+07	4.20974e+06	14233.6	1.47272e+08	1.07318e+07	4.9668e+07	802185	1.27611e+06		2.96586e+08
	21	5.18381e+07	1.48519e+06	1.15407e+07	1.73976e+07	4.05452e+06	14471	1.37871e+08	9.72051e+06	4.67206e+07	601977	1.08569e+06		2.8233e+08
		4.397e+07	1.32854e+07	177880788	1.78066e+08	2.34195e+07	1.64049e+06	7.35982e+08	1.02263e+08	3.75876e+08	1.05912e+07	1.5886e+06	2006-10	1.66456e+09	0.0264153	0.00798133	0.106863	0.106975	0.0140695	0.00098554	0.442147	0.0614355	0.22581	0.00636278	0.000954365	1
		1.42763e+08	1.44535e+07	203547483	2.25797e+08	4.14149e+07	1.37874e+06	8.96617e+08	1.33245e+08	5.27126e+08	3.11058e+07	1.43913e+07	2011-2016	2.23184e+09	0.0639665	0.00647606	0.0912017	0.101171	0.0185564	0.000617761	0.401739	0.0597018	0.236185	0.0139373	0.00644818	1
		2.16596e+08	9.45706e+06	8.20551e+07	1.05961e+08	2.24501e+07	181108	7.17963e+08	6.28944e+07	2.85347e+08	7.64365e+06	7.79207e+06	2017-21	1.51834e+09	0.142653	0.00622856	0.0540427	0.0697873	0.014786	0.00011928	0.47286	0.0414232	0.187933	0.00503422	0.00513197	1
															2.64153	0.798133	10.6863	10.6975	1.40695	0.098554	44.2147	6.14355	22.581	0.636278	0.0954365
															6.39665	0.647606	9.12017	10.1171	1.85564	0.0617761	40.1739	5.97018	23.6185	1.39373	0.644818
															14.2653	0.622856	5.40427	6.97873	1.4786	0.011928	47.286	4.14232	18.7933	0.503422	0.513197
	'06	273	65	1936	120	275	96	498	1188	1237	20			5708
	'07	201	73	2068	76	251	124	432	826	2083	100			6234
	'08	278	100	3006	220	256	115	777	1442	1319	130			7643
	'09	278	130	4628	167	322	77	803	1147	1246	162	97		9057
	'10	435	154	4986	267	386	70	937	1775	2073	146	134		11363
	'11	686	244	4909	204	461	97	1203	1584	1895	252	348		11883
	'12	789	413	4818	331	602	145	2341	1940	1961	540	391		14271
	'13	14310	585	4976	461	1125	209	1564	3554	7706	1467	357		36314
	'14	5789	969	5026	641	965	338	1557	3619	4869	359	362		24494
	'15	4885	1152	6722	1989	1120	315	1524	3740	4161	277	1338		27223
	'16	3083	1168	5915	1462	1389	386	1139	3750	3872	410	575		23149
	'17	4643	870	8749	3050	3043	458	1398	4974	6148	1971	2408		37712
	'18	23109	1486	26975	21949	22920	513	2564	27690	27467	22043	21473		198189
	19	4386	2423	6452	1137	2242	1107	1983	6743	6433	507	720		34133
	20	5490	2264	7776	2853	8070	698	3392	11360	24516	1019	550		67988
	21	12050	2019	7702	9277	21027	753	5342	27079	62455	1751	537		149992
		14650000	5220000	166240000	8500000	14900000	4820000	34470000	63780000	79580000	5580000	2310000	2006-10	40005	0.0366204	0.0130484	0.415548	0.0212473	0.0372453	0.0120485	0.0861642	0.15943	0.198925	0.0139483	0.00577428
		295420000	45310000	323660000	50880000	56620000	14900000	93280000	181870000	244640000	33050000	33710000	2011-2016	137334	0.215111	0.0329926	0.235674	0.0370484	0.041228	0.0108495	0.067922	0.132429	0.178135	0.0240654	0.024546
		496780000	90620000	576540000	382660000	573020000	35290000	146790000	778460000	1270190000	272910000	256880000	2017-21	488014	0.101798	0.0185695	0.118142	0.0784131	0.117421	0.00723148	0.0300796	0.159519	0.260282	0.0559236	0.0526388
	FAERS/ARCOS 06-10	0.333182	0.392912	0.934558	0.047735	0.636221	2.93814	0.0468354	0.623685	0.211719	0.52685	1.45411		FAERS/ARCOS 06-10	1.38633	1.63486	3.88859	0.19862	2.64724	12.2253	0.194877	2.59508	0.880939	2.19217	6.05039
	FAERS/ARCOS 11-16	2.06931	3.13488	1.5901	0.225335	1.36714	10.8069	0.104035	1.36493	0.464101	1.0625	2.34239		FAERS/ARCOS 11-16	3.36287	5.09454	2.58409	0.366196	2.22176	17.5626	0.16907	2.21817	0.75422	1.72669	3.80665
	FAERS/ARCOS 17-21	2.29358	9.58226	7.02625	3.61133	25.5241	194.857	0.204453	12.3772	4.45139	35.7041	32.9668		FAERS/ARCOS 17-21	0.713606	2.98135	2.18609	1.1236	7.94138	60.6261	0.063612	3.85096	1.38497	11.1087	10.257
															3.66204	1.30484	41.5548	2.12473	3.72453	1.20485	8.61642	15.943	19.8925	1.39483	0.577428
															21.5111	3.29926	23.5674	3.70484	4.1228	1.08495	6.7922	13.2429	17.8135	2.40654	2.4546
															10.1798	1.85695	11.8142	7.84131	11.7421	0.723148	3.00796	15.9519	26.0282	5.59236	5.26388
